# Non-generative readout with few-label calibration versus LoRA fine-tuning of a large language model for ASA physical status classification: accuracy, speed, cost and label efficiency in three data sources

**DOI:** 10.64898/2026.10.20.26366028

**Authors:** Yutong Shi, Yang Wang, Alimujiang Simayi, Li Qu, Guiping Xu

## Abstract

**Background:** The American Society of Anesthesiologists Physical Status (ASA-PS) class underpins perioperative risk communication, but its assignment is subjective. Generative large language models (LLMs) are slow and costly, and LoRA fine-tuning needs site-specific labels and a separately maintained adapter for every site. Non-generative decision models return option probabilities in one forward pass, but their comparison with LoRA in anesthesia, and the number of local labels they need, is unstudied.

**Objective:** To compare, on one open base model, generative zero-shot prompting, a non-generative readout, the readout with cutpoint calibration on a few local labels, and task LoRA for four-class ASA-PS (I, II, III, IV–V) in accuracy, speed and label requirement.

**Methods:** Retrospective study, not preregistered. MOVER (57,473 operations) was the development source, the local hospital’s 2025–2026 operations (n = 2,753) the temporally external validation set, and VitalDB (n = 6,242) a second site. The base model was Qwen3.5-9B; input was preoperative structured variables (T1) or T1 plus diagnosis text (T2). The primary metric was quadratic-weighted κ against each site’s recorded ASA class, with patient-level cluster-bootstrap intervals; the non-inferiority margin was 0.05. Cost means tokens and GPU time.

**Results:** In the local validation set the readout reached κ = 0.460 versus 0.227 for generative zero-shot prompting with a requested rationale (difference +0.234, 95

**Conclusions:** The non-generative readout needs no training and ran about 64 times faster than generative prompting with a rationale. A few hundred local labels bring it close to LoRA in κ without training and storing a per-site adapter, although κ of 0.52–0.58 is not evidence of human-level performance. LoRA keeps a higher κ once several hundred or more labels are available, and higher exact agreement. Non-inferiority holds for the prespecified analyses and sits at the margin in stricter sensitivity analyses, so it should be read as conditional.
