## Supplementary material for "Non-generative readout with few-label calibration versus LoRA fine-tuning of a large language model for ASA physical status classification: accuracy, speed, cost and label efficiency in three data sources": Analysis code and aggregate results: hallucination_audit_sample.csv

Data	op_id	Flag	Rationale (truncated)	Input history line
MOVER subset	0e232c7ebce00c7f	unsupported:obesity	This 60-year-old male presents with significant obesity (195 kg) and uncontrolled hypertension (170/81 mmHg), but has no history of diabetes, coronary artery disease, or documented organ dysfunction. Although the blood pressure is elevated, the absence of know	History: hypertension yes, coronary artery disease no, diabetes no
Local val subset (T1 English template)	L-d78a8521	unsupported:obesity	The patient is a 55-year-old female with well-controlled hypertension and no history of diabetes, coronary artery disease, or significant organ dysfunction, as evidenced by normal renal function and stable preoperative vitals. Her BMI of 28.7 indicates mild ob	History: hypertension yes, coronary artery disease no, diabetes no
Local val subset (T1 English template)	L-e3805b26	contradicted:hypertension	The patient is an 80-year-old male with no history of systemic disease such as hypertension, coronary artery disease, or diabetes, and his preoperative labs show only mild, non-chronic renal elevation without other comorbidities. Although his blood pressure is	History: hypertension no, coronary artery disease no, diabetes no
MOVER subset	8fb52b0ef79a184f	unsupported:cancer	The patient is a 69-year-old female with no significant history of systemic disease such as hypertension, coronary artery disease, or diabetes, despite elevated preoperative blood pressure. Although the planned craniotomy for neoplasm excision is a major proce	History: hypertension no, coronary artery disease no, diabetes no
MOVER subset	1b2b171d7a050edd	unsupported:renal disease	The patient is a 48-year-old male with a history of hypertension but no other significant systemic disease, presenting with stable vital signs for an outpatient procedure. Although the planned insertion of a peritoneal dialysis catheter suggests underlying ren	History: hypertension yes, coronary artery disease no, diabetes no
Local val subset (T1 English template)	L-61ed1a6b	contradicted:hypertension	The patient is a 41-year-old female with controlled hypertension and no history of systemic disease, which typically suggests ASA I or II status. However, the preoperative labs reveal significant abnormalities, specifically anemia (hemoglobin 9.0 g/dL) and hyp	History: hypertension no, coronary artery disease no, diabetes no
MOVER subset	d326154c5bb4f9dc	unsupported:obesity	The patient is a 37-year-old male with no significant systemic disease, normal preoperative vital signs, and a BMI of 29.2, which represents overweight status rather than severe obesity or a comorbid condition. Although the planned procedure (liposuction) is e	History: hypertension no, coronary artery disease no, diabetes no
Local val subset (T1 English template)	L-a756c0b7	contradicted:diabetes; contradicted:hypertension; contradicted:coronary	The patient is a 62-year-old male with a history of hypertension, coronary artery disease, and diabetes explicitly denied, presenting with stable vital signs and normal renal function. Although he has a BMI of 33.3 indicating obesity and mild hypoalbuminemia,	History: hypertension no, coronary artery disease no, diabetes no
Local val subset (T1 English template)	L-bc8da5a8	unsupported:obesity	The patient is a 53-year-old female with well-controlled hypertension and no history of diabetes, coronary artery disease, or significant organ dysfunction, as evidenced by normal renal function and stable preoperative vitals. Her BMI of 28.4 indicates mild ob	History: hypertension yes, coronary artery disease no, diabetes no
MOVER subset	b10b56aa06e1620b	unsupported:obesity	The patient is a 42-year-old female with significant obesity (111 kg) and a history of both hypertension and diabetes, indicating systemic disease that limits her functional capacity. Although she has no history of coronary artery disease, the presence of mult	History: hypertension yes, coronary artery disease no, diabetes yes
Local val subset (T1 English template)	L-71a52495	contradicted:hypertension	The patient is a 69-year-old male with controlled hypertension but no history of significant systemic disease such as coronary artery disease, diabetes, or renal insufficiency. His preoperative vital signs and laboratory results are within normal limits, indic	History: hypertension no, coronary artery disease no, diabetes no
Local val subset (T1 English template)	L-93652f35	unsupported:renal disease	The patient is a 63-year-old male with well-controlled hypertension and mild renal insufficiency (creatinine 1.39 mg/dL) but no history of diabetes, coronary artery disease, or other severe systemic disease. His preoperative vital signs are stable, and his lab	History: hypertension yes, coronary artery disease no, diabetes no
MOVER subset	7e796e2a6f50ac40	contradicted:hypertension; unsupported:renal disease	The patient is a 62-year-old male with controlled hypertension and mild renal insufficiency (creatinine 1.30 mg/dL) but no history of systemic disease requiring treatment. His preoperative vitals are stable, and he has no significant comorbidities that would l	History: hypertension no, coronary artery disease no, diabetes no
Local val subset (T1 English template)	L-59cc2147	contradicted:hypertension	The patient is a 41-year-old female with no significant systemic disease, normal vital signs, and well-controlled preoperative laboratory values. Although she has a history of hypertension, the prompt explicitly states "hypertension no," indicating she is curr	History: hypertension no, coronary artery disease no, diabetes no
MOVER subset	08c05648f3e7ea9f	unsupported:cancer	The patient is a 44-year-old female with no significant systemic disease, normal vital signs, and unremarkable preoperative laboratory results. Although the planned craniotomy for neoplasm excision is a major surgical procedure, the ASA Physical Status classif	History: hypertension no, coronary artery disease no, diabetes no
MOVER subset	ddce5f177dee81ca	unsupported:cancer	The patient is a 39-year-old male with no significant systemic disease, normal preoperative vital signs, and no history of hypertension, coronary artery disease, or diabetes. Although the planned craniectomy for neoplasm excision is a major surgery, the ASA Ph	History: hypertension no, coronary artery disease no, diabetes no
Local val subset (T1 English template)	L-3fcf5ae5	contradicted:hypertension	The patient is a 63-year-old male with controlled hypertension but no history of systemic disease such as coronary artery disease, diabetes, or renal insufficiency, as evidenced by normal creatinine and hemoglobin levels. His preoperative vital signs are stabl	History: hypertension no, coronary artery disease no, diabetes no
MOVER subset	81685e30a98a4fca	unsupported:cancer	The patient is a 42-year-old female with no significant systemic disease such as hypertension, coronary artery disease, or diabetes, and her preoperative vitals are stable. Although the planned craniotomy for neoplasm excision is a major surgery, the ASA Physi	History: hypertension no, coronary artery disease no, diabetes no
MOVER subset	9d0ab528cf6e6751	unsupported:cancer	The patient is a 28-year-old male with no significant systemic disease, normal vital signs, and unremarkable preoperative laboratory results, indicating a fully compensated healthy individual. Although he has a low BMI, this does not constitute a systemic dise	History: hypertension no, coronary artery disease no, diabetes no
MOVER subset	8214c280a144b378	unsupported:cancer	The patient is a 50-year-old female with a history of hypertension but no other significant systemic disease, placing her in a generally good health status despite the elevated preoperative blood pressure. The planned procedure is a craniotomy with neoplasm ex	History: hypertension yes, coronary artery disease no, diabetes no
Local val subset (T1 English template)	L-e0159fc8	contradicted:hypertension	The patient is a 54-year-old female with controlled hypertension and no history of systemic disease such as coronary artery disease or diabetes. Her preoperative laboratory values, including normal creatinine and hemoglobin, indicate no significant organ dysfu	History: hypertension no, coronary artery disease no, diabetes no
MOVER subset	b394fa5722fd8f30	unsupported:renal disease	The patient is a 38-year-old male with no history of systemic disease, but preoperative labs reveal significant abnormalities including anemia (Hb 8.1 g/dL), hypoalbuminemia (1.9 g/dL), and elevated creatinine (1.30 mg/dL) suggestive of renal impairment. These	History: hypertension no, coronary artery disease no, diabetes no
MOVER subset	06a3d02f3e435f47	unsupported:renal disease	The patient is a 20-year-old male with no significant systemic disease such as hypertension, coronary artery disease, or diabetes, which would otherwise elevate his status. Although he has a BMI of 32.9 (obesity) and mild renal insufficiency indicated by a cre	History: hypertension no, coronary artery disease no, diabetes no
Local val subset (T1 English template)	L-e30aad9d	contradicted:hypertension	The patient is a 47-year-old female with a BMI of 29.2 and no significant systemic disease, as evidenced by normal blood pressure, heart rate, and laboratory values including renal function and hemoglobin. Although she has a history of hypertension, the preope	History: hypertension no, coronary artery disease no, diabetes no
MOVER subset	349fc0e9b4ed770e	unsupported:cancer	The patient is a 59-year-old female with no significant history of systemic disease such as hypertension, coronary artery disease, or diabetes, and her preoperative vital signs are stable. Although the planned procedure involves a spine laminectomy with neopla	History: hypertension no, coronary artery disease no, diabetes no
MOVER subset	2ad6ee0e7ea9ee10	unsupported:obesity	The patient is a 46-year-old male with no significant systemic disease such as hypertension, coronary artery disease, or diabetes, and his preoperative vitals are stable. Although he is obese (BMI 27.9) and undergoing surgery for a fracture, these factors do n	History: hypertension no, coronary artery disease no, diabetes no
Local val subset (T1 English template)	L-875a894f	contradicted:hypertension	The patient is a 63-year-old female with a history of coronary artery disease but no other significant systemic diseases, which aligns with the definition of ASA Physical Status II. Her preoperative labs are within normal limits, and her vital signs show only	History: hypertension no, coronary artery disease yes, diabetes no
Local val subset (T1 English template)	L-91cea2db	unsupported:cancer	The patient is a 45-year-old female with a BMI of 32.5 (obesity) but no significant systemic disease such as hypertension, diabetes, or coronary artery disease. Her preoperative vital signs and laboratory results are within normal limits, indicating good physi	History: hypertension no, coronary artery disease no, diabetes no
MOVER subset	3e07baf8fab4fbd2	contradicted:hypertension	The patient is a 74-year-old male with controlled hypertension and no history of significant systemic disease, placing him in a generally good functional state. Although he presents with mild anemia (hemoglobin 8.9 g/dL) and hypoalbuminemia (2.7 g/dL), these f	History: hypertension no, coronary artery disease no, diabetes no
Local val subset (T1 English template)	L-728761a1	unsupported:obesity	The patient is a 69-year-old female with no significant systemic disease, normal vital signs, and unremarkable preoperative laboratory results, including normal renal function and hemoglobin levels. Although she has a BMI of 29.0, this represents mild obesity	History: hypertension no, coronary artery disease no, diabetes no
Local val subset (T1 English template)	L-c35bfb5a	unsupported:obesity	The patient is a 44-year-old male with no significant systemic disease, normal vital signs, and unremarkable preoperative laboratory results. Although he has a BMI of 27.1, this falls within the overweight range rather than obesity, and there is no evidence of	History: hypertension no, coronary artery disease no, diabetes no
MOVER subset	8461e6a7c87a3ace	contradicted:diabetes; contradicted:hypertension; contradicted:coronary	The patient is a 57-year-old male with no significant systemic disease, normal vital signs, and unremarkable preoperative laboratory results. His history explicitly excludes hypertension, coronary artery disease, and diabetes, and his BMI is within the normal	History: hypertension no, coronary artery disease no, diabetes no
MOVER subset	74497e11a81e0395	contradicted:hypertension	The patient is a 59-year-old female with controlled hypertension and no history of systemic disease, placing her in a good functional status. Although she has mild hypoalbuminemia (2.8 g/dL), her renal function and hemoglobin are stable, and her vital signs ar	History: hypertension no, coronary artery disease no, diabetes no
Local val subset (T1 English template)	L-ee5e50b0	unsupported:cancer	The patient is a 75-year-old female with no significant history of systemic disease such as hypertension, coronary artery disease, or diabetes, and her preoperative labs show normal renal function and hemoglobin levels. Although her albumin is slightly low at	History: hypertension no, coronary artery disease no, diabetes no
MOVER subset	b037a0b23c2f8336	unsupported:obesity	The patient is a 65-year-old female with no significant history of systemic disease such as hypertension, coronary artery disease, or diabetes, and her preoperative labs are unavailable but do not indicate known organ dysfunction. Although she has a BMI of 29.	History: hypertension no, coronary artery disease no, diabetes no
Local val subset (T1 English template)	L-e488b09d	contradicted:hypertension	The patient is a 66-year-old male with a history of hypertension but no other significant systemic diseases such as coronary artery disease or diabetes. His preoperative laboratory values, including normal creatinine and hemoglobin, indicate good organ functio	History: hypertension no, coronary artery disease no, diabetes no
MOVER subset	e2adc29107645c69	unsupported:obesity	The patient is a 78-year-old female with no significant systemic disease such as hypertension, coronary artery disease, or diabetes, and her preoperative vital signs are stable. Although her age and obesity (109 kg) present increased perioperative risks, these	History: hypertension no, coronary artery disease no, diabetes no
MOVER subset	91c9386445422815	contradicted:hypertension	The patient is a 38-year-old male with no significant systemic disease, but he presents with significant physiological derangements including symptomatic tachycardia (119 bpm), hypertension, anemia (Hb 8.2 g/dL), and hypoalbuminemia (2.7 g/dL). These findings	History: hypertension no, coronary artery disease no, diabetes no
MOVER subset	efa36c3db536e0fa	contradicted:hypertension	The patient presents with severe anemia (hemoglobin 5.6 g/dL) and uncontrolled hypertension (BP 168/84 mmHg), indicating significant systemic disease that limits her functional capacity and poses a substantial risk for major surgery. Although the planned proce	History: hypertension no, coronary artery disease no, diabetes no
Local val subset (T1 English template)	L-98bbc9a6	unsupported:renal disease	The patient is a 53-year-old female with no history of systemic disease such as hypertension, coronary artery disease, or diabetes, which would otherwise elevate her status. However, her preoperative labs reveal significant abnormalities including anemia (hemo	History: hypertension no, coronary artery disease no, diabetes no
